# Serine/threonine kinase activity associates with brain glucose metabolism changes in Alzheimer’s Disease

**DOI:** 10.1101/2022.10.31.22281751

**Authors:** Guilherme Povala, Marco Antônio De Bastiani, Bruna Bellaver, Pamela C. L. Ferreira, João Pedro Ferrari-Souza, Firoza Z. Lussier, Diogo O. Souza, Pedro Rosa-Neto, Bruno Zatt, Tharick A. Pascoal, Eduardo R. Zimmer, the Alzheimer’s Disease Neuroimaging Initiative

## Abstract

**Background:** Positron emission tomography (PET) imaging has greatly improved the diagnosis and monitoring of Alzheimer’s disease (AD). The recently developed neuroinformatic field is expanding analytical and computational strategies to study multimodal neuroscience data. One approach is integrating PET imaging and omics to provide new insights into AD pathophysiology.

**Methods:** Hippocampal and blood transcriptomic data of cognitively unimpaired (CU) and cognitively impaired (CI) individuals were obtained from Gene Expression Omnibus (GEO) databases and the Alzheimer’s Disease Neuroimaging Initiative (ADNI). We used the differentially expressed genes (DEGs) from these datasets to implement a modular dimension reduction approach based on Gene Ontology (GO) and reverse engineering of transcriptional networks centered on transcription factors (TF). GO clusters and regulatory units of TF were selected to undergo integration with [^18^F]Fluorodeoxyglucose ([^18^F]FDG)-PET images using voxel-wise linear regression models adjusted for age, gender, years of education, and *APOE* ε4 status.

**Results:** The GO semantic similarity resulted in 16 GO clusters enriched with overlapping DEGs in blood and the brain. Voxel-wise analysis revealed a strong association between the cluster related to the regulation of protein serine/threonine kinase activity and the [^18^F]FDG-PET signal in the brain. The master regulator analysis showed 61 regulatory units of TF significantly enriched with DEGs. The voxel-wise analysis of these regulons showed that zinc-finger-related regulatory units had the closest association with brain glucose metabolism.

**Conclusion:** We identified multiple biological processes and regulatory units of TF associated with [^18^F]FDG-PET metabolism in the brain of individuals across the aging and AD clinical spectrum. Furthermore, the prominent enrichment of protein serine/threonine kinase activity-related GO cluster and the zinc-finger-related regulatory units highlight the potential gene signatures associated with changes in glucose metabolism due to AD pathology.
