## Supplemental Table 1 for "Serine/threonine kinase activity associates with brain glucose metabolism changes in Alzheimer’s Disease"

### Sheet: Sheet1
Supplemental Table 1. Dataset information and characteristics
Tissue	Database	Identifier	Samples Used	Usage
Blood	ADNI	ADNI	218 CI and 99 CU samples	Dimension Reduction, Functional Enrichment, Transcription Network and Master Regulator analyses, Neurimaging Integration
Blood	GEO	GSE63063	433 CI and 223 CU samples from AddneuroMed Cohort	Dimension Reduction, Functional Enrichment, Transcription Network and Master Regulator analyses
Blood	GEO	GSE97760	8 CI and 7 CU samples	Dimension Reduction, Functional Enrichment, Transcription Network and Master Regulator analyses
Blood	GEO	GSE48348	734 whole-blood RNA samples from healthy individuals	Transcription Network and Master Regulator analyses
Blood	GEO	GSE99039	Whole blood samples of 233 healthy individuals	Transcription Network and Master Regulator analyses
Hippocampus	GEO	GSE28146	6 CI and 7 CU samples	Dimension Reduction, Functional Enrichment
Hippocampus	GEO	GSE29378	31 CI and 32 CU samples	Dimension Reduction, Functional Enrichment
Hippocampus	GEO	GSE36980	7 CI and 10 CU individuals	Dimension Reduction, Functional Enrichment
Hippocampus	GEO	GSE48350	19 CI and 43 CU samples	Dimension Reduction, Functional Enrichment
Hippocampus	GEO	GSE5281	9 CI and 13 CU samples	Dimension Reduction, Functional Enrichment
Hippocampus	GEO	GSE84422	18 CI and 11 CU samples	Dimension Reduction, Functional Enrichment
