## Supplemental Table 2 for "Serine/threonine kinase activity associates with brain glucose metabolism changes in Alzheimer’s Disease"

### Sheet: Sheet1
Supplemental Table 2. Datasets Demographics
Tissue	Database	Identifier	Samples Used	Age – mean(sd)	Sex (F/M)	Notes
Blood	ADNI	ADNI	218 CI / 99 CU	72.4(6.95)	145/172
Blood	GEO	GSE63063	433 CI / 223 CU	75.77(6.85)	399/257
Blood	GEO	GSE97760	8 CI / 7 CU	NA	15/0
Blood	GEO	GSE48348	734 healthy individuals	NA	NA
Blood	GEO	GSE99039	233 healthy individuals	NA	142/70*	*21 NA
Hippocampus	GEO	GSE28146	6 CI / 7 CU	85.4(8.87)	6/7
Hippocampus	GEO	GSE29378	31 CI / 32 CU	79.12(8.26)	25/38
Hippocampus	GEO	GSE36980	7 CI / 10 CU	83.52(11.13)	9/8
Hippocampus	GEO	GSE48350	19 CI / 43 CU	68.8(23.59)	30/32
Hippocampus	GEO	GSE5281	9 CI / 13 CU	79.13(7.94)	7/15
Hippocampus	GEO	GSE84422	18 CI / 11 CU	84.62(9.8)	16/13
