## Supplemental Table 5 for "Serine/threonine kinase activity associates with brain glucose metabolism changes in Alzheimer’s Disease"

### Sheet: GeneOntology
Supplemental Table 5. Functional enrichment analysis of Gene Ontology terms using DEGs intersecting blood and hippocampus
ID	Description	GeneRatio	BgRatio	pvalue	p.adjust	qvalue	geneID	Count	study
GO:0045333	cellular respiration	19/397	187/18862	1.66071312941662e-08	3.73826525431682e-05	3.23751654282062e-05	CISD1/COQ10B/COX6C/COX7B/CYC1/HIF1A/IDH3B/IDH3G/MDH1/NDUFA4/NDUFA8/NDUFA9/NDUFB3/NDUFB5/NDUFS3/NDUFS7/SLC25A12/SUCLA2/TRAP1	19	common
GO:0015980	energy derivation by oxidation of organic compounds	22/397	278/18862	1.16593891832064e-07	0.000131226425256988	0.000113648361933149	CISD1/COQ10B/COX6C/COX7B/CYC1/HIF1A/IDH3B/IDH3G/IL6ST/MDH1/NDUFA4/NDUFA8/NDUFA9/NDUFB3/NDUFB5/NDUFS3/NDUFS7/PPP1CC/PPP1R2/SLC25A12/SUCLA2/TRAP1	22	common
GO:0043624	cellular protein complex disassembly	17/397	221/18862	4.74234275424077e-06	0.00355833784659865	0.00308169080029961	ABCE1/ADD3/CAPZA2/ERAL1/F2RL1/MRPL15/MRPL22/MRPL3/MRPL44/MRPL46/MRPS17/MRPS22/MRPS33/MRPS35/NAPA/SPTAN1/SWAP70	17	common
GO:0030099	myeloid cell differentiation	24/397	419/18862	1.00893804026192e-05	0.0049636169659616	0.00429872974395515	BCL6/CBFB/EVI2B/F2RL1/FLI1/FOS/FOXO3/GLO1/HCLS1/HIF1A/JUNB/LILRB3/NFKBIA/NME1/PTPN11/RB1/RPS6/SIRT1/SMAD5/SNRK/SNX10/SP3/TFE3/TLR2	24	common
GO:0016050	vesicle organization	21/397	339/18862	1.12885674329348e-05	0.0049636169659616	0.00429872974395515	ABCA1/ANKRD28/ANXA1/AP2M1/ATP13A2/BCL2/GNAI3/GOLPH3/NAPA/PEF1/RAB11A/RAB1A/RFX2/SCFD1/SNX10/SRGN/STAM/STX2/TMED10/VAMP1/VPS33B	21	common
GO:0006415	translational termination	11/397	105/18862	1.32501964203876e-05	0.0049636169659616	0.00429872974395515	ABCE1/ERAL1/MRPL15/MRPL22/MRPL3/MRPL44/MRPL46/MRPS17/MRPS22/MRPS33/MRPS35	11	common
GO:0070125	mitochondrial translational elongation	10/397	88/18862	1.59532125668251e-05	0.0049636169659616	0.00429872974395515	ERAL1/MRPL15/MRPL22/MRPL3/MRPL44/MRPL46/MRPS17/MRPS22/MRPS33/MRPS35	10	common
GO:0070126	mitochondrial translational termination	10/397	89/18862	1.76405756231421e-05	0.0049636169659616	0.00429872974395515	ERAL1/MRPL15/MRPL22/MRPL3/MRPL44/MRPL46/MRPS17/MRPS22/MRPS33/MRPS35	10	common
GO:0032984	protein-containing complex disassembly	20/397	328/18862	2.28846473641507e-05	0.00548284552155408	0.00474840651215514	ABCE1/ADD3/CAPZA2/DVL2/ERAL1/F2RL1/MRPL15/MRPL22/MRPL3/MRPL44/MRPL46/MRPS17/MRPS22/MRPS33/MRPS35/NAPA/SPTAN1/SWAP70/ZFAND1/ZMPSTE24	20	common
GO:0071496	cellular response to external stimulus	19/397	303/18862	2.49164557014749e-05	0.00548284552155408	0.00474840651215514	BCL2/CBS/CDKN1A/DNM1L/DSC2/FOS/FOXO1/FOXO3/GAS2L1/MAP2K4/NCOA1/PTPN11/PTPRC/RRAGB/SESN1/SIRT1/SLC38A2/TFEB/TNFRSF10B	19	common
GO:0032543	mitochondrial translation	12/397	134/18862	2.67931144989315e-05	0.00548284552155408	0.00474840651215514	ERAL1/LRPPRC/MRPL15/MRPL22/MRPL3/MRPL44/MRPL46/MRPS17/MRPS22/MRPS33/MRPS35/RMND1	12	common
GO:0022904	respiratory electron transport chain	11/397	117/18862	3.68464751852434e-05	0.00648647397290031	0.00561759676298785	COX6C/COX7B/CYC1/NDUFA4/NDUFA8/NDUFA9/NDUFB3/NDUFB5/NDUFS3/NDUFS7/SLC25A12	11	common
GO:0031668	cellular response to extracellular stimulus	16/397	235/18862	4.06850085346725e-05	0.00648647397290031	0.00561759676298785	BCL2/CBS/CDKN1A/DNM1L/DSC2/FOS/FOXO1/FOXO3/GAS2L1/NCOA1/PTPRC/RRAGB/SESN1/SIRT1/SLC38A2/TFEB	16	common
GO:0042775	mitochondrial ATP synthesis coupled electron transport	10/397	99/18862	4.48594093355006e-05	0.00648647397290031	0.00561759676298785	COX6C/COX7B/CYC1/NDUFA4/NDUFA8/NDUFA9/NDUFB3/NDUFB5/NDUFS3/NDUFS7	10	common
GO:0140053	mitochondrial gene expression	13/397	165/18862	4.83986282050779e-05	0.00648647397290031	0.00561759676298785	ERAL1/FOXO3/LRPPRC/MRPL15/MRPL22/MRPL3/MRPL44/MRPL46/MRPS17/MRPS22/MRPS33/MRPS35/RMND1	13	common
GO:0042773	ATP synthesis coupled electron transport	10/397	100/18862	4.89245296399797e-05	0.00648647397290031	0.00561759676298785	COX6C/COX7B/CYC1/NDUFA4/NDUFA8/NDUFA9/NDUFB3/NDUFB5/NDUFS3/NDUFS7	10	common
GO:0071900	regulation of protein serine/threonine kinase activity	25/397	492/18862	4.89871423986252e-05	0.00648647397290031	0.00561759676298785	ACTB/CCNC/CCNG1/CCNH/CCNI/CCNL1/CDKN1A/CDKN1B/CHORDC1/CXCR4/DDX3X/DVL2/GPS1/GTPBP4/IRAK1/MADD/MAP2K4/NF1/PDGFC/PTPN11/PTPRC/RB1/SIRT1/STK39/UBE2N	25	common
GO:0009060	aerobic respiration	9/397	86/18862	8.15065293560633e-05	0.0101928443100277	0.00882749078172101	COX6C/COX7B/HIF1A/IDH3B/IDH3G/MDH1/NDUFA4/NDUFS7/SUCLA2	9	common
GO:0002573	myeloid leukocyte differentiation	14/397	204/18862	0.000112258244676858	0.0132996478298741	0.011518131254379	EVI2B/F2RL1/FOS/GLO1/HCLS1/JUNB/LILRB3/NME1/RB1/SIRT1/SNX10/SP3/TFE3/TLR2	14	common
GO:0001503	ossification	21/397	401/18862	0.000129084400894247	0.0145284493206475	0.0125823321292708	BCL2/CBFB/CHSY1/CSGALNACT1/DDX21/FBXL15/GTPBP4/HIF1A/ID3/IL6R/IL6ST/JUNB/NF1/NIPBL/PTPN11/SMAD5/SNX10/SP3/SRGN/TOB1/ZMPSTE24	21	common
GO:0006120	mitochondrial electron transport, NADH to ubiquinone	7/397	55/18862	0.000147489940545833	0.0158095169604129	0.013691797989518	NDUFA4/NDUFA8/NDUFA9/NDUFB3/NDUFB5/NDUFS3/NDUFS7	7	common
GO:0046128	purine ribonucleoside metabolic process	7/397	58/18862	0.000207032787745927	0.020578086921422	0.01782160769645	GNAI3/HPRT1/NME1/NME4/NT5C2/NUDT18/RHOQ	7	common
GO:0009991	response to extracellular stimulus	23/397	477/18862	0.000210739457324631	0.020578086921422	0.01782160769645	AACS/APPL2/BCL2/CBS/CDKN1A/CHSY1/DNM1L/DSC2/FOS/FOXO1/FOXO3/GAS2L1/GSS/HMGCS1/MKKS/NCOA1/OXCT1/PTPRC/RRAGB/SESN1/SIRT1/SLC38A2/TFEB	23	common
GO:0010506	regulation of autophagy	18/397	328/18862	0.000219402081792149	0.020578086921422	0.01782160769645	ATP13A2/ATP6V1C1/ATP6V1G2/BCL2/CAPNS1/DNM1L/FOXO1/FOXO3/GNAI3/HIF1A/ROCK1/RRAGB/SCFD1/SESN1/SIRT1/TFEB/WAC/ZMPSTE24	18	common
GO:0000082	G1/S transition of mitotic cell cycle	16/397	275/18862	0.000253927550547903	0.0228636366513332	0.019801003099567	ANXA1/APPL2/BCL2/CCNH/CDK2/CDKN1A/CDKN1B/CNOT6/CRLF3/CUL2/DDX3X/PLCB1/RB1/RPA3/RPS6/TRIAP1	16	common
GO:0042594	response to starvation	13/397	196/18862	0.000273526660217466	0.0228802313904553	0.0198153749375123	AACS/BCL2/CDKN1A/DSC2/FOXO1/FOXO3/GAS2L1/OXCT1/RRAGB/SESN1/SIRT1/SLC38A2/TFEB	13	common
GO:0000079	regulation of cyclin-dependent protein serine/threonine kinase activity	9/397	101/18862	0.000280749456329664	0.0228802313904553	0.0198153749375123	ACTB/CCNC/CCNG1/CCNH/CCNI/CCNL1/CDKN1A/CDKN1B/GTPBP4	9	common
GO:0042278	purine nucleoside metabolic process	7/397	61/18862	0.000284605277180252	0.0228802313904553	0.0198153749375123	GNAI3/HPRT1/NME1/NME4/NT5C2/NUDT18/RHOQ	7	common
GO:0071887	leukocyte apoptotic process	9/397	102/18862	0.000302305517728014	0.0234651627726124	0.0203219534966345	ANXA1/BCL6/HCLS1/HIF1A/IL7R/PLEKHO2/RPS6/SIRT1/SLC7A11	9	common
GO:0007062	sister chromatid cohesion	7/397	62/18862	0.000315106977347526	0.0236435268669761	0.0204764253350042	NIPBL/RAD21/RAD51C/RB1/SMC3/STAG1/STAG2	7	common
GO:0051656	establishment of organelle localization	21/397	431/18862	0.000343184887088756	0.0249196509947351	0.0215816098773642	ABCE1/ANKRD28/AP3M2/BBS7/CD84/CDC23/DCTN1/HIF1A/LAT2/LRPPRC/MKKS/MYO5C/NAPA/PEF1/RAB11A/RAB1A/SCFD1/SDAD1/STK25/TMED10/TRAK1	21	common
GO:0009266	response to temperature stimulus	14/397	228/18862	0.000355378517134479	0.0249986575646785	0.021650033346482	APPL2/CDKN1A/CHORDC1/CXCR4/DNAJA2/DNAJC3/FOS/FOXO1/IRAK1/NFKBIA/RPA3/SIRT1/TGFB1I1/TRPM2	14	common
GO:1904029	regulation of cyclin-dependent protein kinase activity	9/397	105/18862	0.000375338507421575	0.0256026357638171	0.0221731073602793	ACTB/CCNC/CCNG1/CCNH/CCNI/CCNL1/CDKN1A/CDKN1B/GTPBP4	9	common
GO:0022900	electron transport chain	12/397	178/18862	0.000402280820456948	0.0259110652535739	0.0224402220531781	COX6C/COX7B/CYC1/IDH3B/NDUFA4/NDUFA8/NDUFA9/NDUFB3/NDUFB5/NDUFS3/NDUFS7/SLC25A12	12	common
GO:0050714	positive regulation of protein secretion	10/397	129/18862	0.000405633493166583	0.0259110652535739	0.0224402220531781	AACS/ATP13A2/DNM1L/F2RL1/GOLPH3/HIF1A/OXCT1/PPP3CB/TLR2/TMED10	10	common
GO:0006275	regulation of DNA replication	9/397	107/18862	0.000431668163109053	0.0259110652535739	0.0224402220531781	ATF1/BCL6/GTPBP4/ID3/MAP2K4/RBBP6/SMC3/WDR18/ZMPSTE24	9	common
GO:0062197	cellular response to chemical stress	18/397	347/18862	0.000432047764350833	0.0259110652535739	0.0224402220531781	ANXA1/ATP13A2/BCL2/CDK2/DDX3X/FOS/FOXO1/FOXO3/HIF1A/MAPK9/MPV17/SIRT1/SLC7A11/STK25/STK39/STX2/TRAP1/TRPM2	18	common
GO:0009150	purine ribonucleotide metabolic process	20/397	408/18862	0.000437414695529012	0.0259110652535739	0.0224402220531781	BPNT1/ELOVL4/GNAI3/GPI/HIF1A/HMGCR/HMGCS1/HPRT1/NME1/NME4/NT5C2/NUDT18/OXSM/PFKFB3/RHOQ/SLC25A12/SUCLA2/SULT1B1/TPST1/ZBTB20	20	common
GO:0006289	nucleotide-excision repair	9/397	108/18862	0.000462337026030881	0.0266851447588593	0.0231106119354708	CCNH/COPS4/COPS7B/COPS8/GPS1/RPA3/SIRT1/SLC30A9/TCEA1	9	common
GO:0009267	cellular response to starvation	11/397	157/18862	0.000503057710014856	0.028309572631086	0.0245174441828293	BCL2/CDKN1A/DSC2/FOXO1/FOXO3/GAS2L1/RRAGB/SESN1/SIRT1/SLC38A2/TFEB	11	common
GO:0031669	cellular response to nutrient levels	13/397	210/18862	0.000529833463006125	0.0290891493957753	0.0251925949547457	BCL2/CDKN1A/DNM1L/DSC2/FOXO1/FOXO3/GAS2L1/NCOA1/RRAGB/SESN1/SIRT1/SLC38A2/TFEB	13	common
GO:0006414	translational elongation	10/397	134/18862	0.000548307341764541	0.0293866625312377	0.0254502555626048	ERAL1/MRPL15/MRPL22/MRPL3/MRPL44/MRPL46/MRPS17/MRPS22/MRPS33/MRPS35	10	common
GO:0016241	regulation of macroautophagy	11/397	160/18862	0.000589881371584392	0.0307270900670278	0.026611129932491	ATP13A2/ATP6V1C1/ATP6V1G2/CAPNS1/GNAI3/HIF1A/RRAGB/SCFD1/SESN1/SIRT1/WAC	11	common
GO:0032648	regulation of interferon-beta production	6/397	50/18862	0.000608317007406111	0.0307270900670278	0.026611129932491	DDX3X/POLR3C/POLR3F/PPM1B/PTPN11/TLR2	6	common
GO:0044843	cell cycle G1/S phase transition	16/397	298/18862	0.000614268792988117	0.0307270900670278	0.026611129932491	ANXA1/APPL2/BCL2/CCNH/CDK2/CDKN1A/CDKN1B/CNOT6/CRLF3/CUL2/DDX3X/PLCB1/RB1/RPA3/RPS6/TRIAP1	16	common
GO:0034599	cellular response to oxidative stress	16/397	299/18862	0.00063680225199894	0.031161779766296	0.0269875920069116	ANXA1/ATP13A2/BCL2/CDK2/FOS/FOXO1/FOXO3/HIF1A/MAPK9/MPV17/SIRT1/SLC7A11/STK25/STX2/TRAP1/TRPM2	16	common
GO:0050769	positive regulation of neurogenesis	13/397	217/18862	0.000720361696589881	0.0332058256109148	0.0287578334922089	CXCR4/DNM1L/GOLGA4/HIF1A/IL6ST/NAP1L1/PLXNB2/PPP1CC/RAB11A/SPEN/STK25/TLR2/ZNF365	13	common
GO:0009259	ribonucleotide metabolic process	20/397	425/18862	0.000728922277878	0.0332058256109148	0.0287578334922089	BPNT1/ELOVL4/GNAI3/GPI/HIF1A/HMGCR/HMGCS1/HPRT1/NME1/NME4/NT5C2/NUDT18/OXSM/PFKFB3/RHOQ/SLC25A12/SUCLA2/SULT1B1/TPST1/ZBTB20	20	common
GO:0090068	positive regulation of cell cycle process	16/397	303/18862	0.000734146978613281	0.0332058256109148	0.0287578334922089	ANXA1/CDC23/CDK2/CDKN1A/CDKN1B/CNOT6/CRLF3/DDX3X/NIPBL/PHIP/PLCB1/RAB11A/RAD21/RAD51C/RB1/TRIAP1	16	common
GO:0032608	interferon-beta production	6/397	52/18862	0.000752331011175768	0.0332058256109148	0.0287578334922089	DDX3X/POLR3C/POLR3F/PPM1B/PTPN11/TLR2	6	common
GO:0033059	cellular pigmentation	6/397	52/18862	0.000752331011175768	0.0332058256109148	0.0287578334922089	BBS7/BCL2/MKKS/RAB11A/RAB1A/VPS33B	6	common
GO:0009119	ribonucleoside metabolic process	7/397	72/18862	0.000788686195018587	0.0341410120189777	0.0295677496594013	GNAI3/HPRT1/NME1/NME4/NT5C2/NUDT18/RHOQ	7	common
GO:0042254	ribosome biogenesis	16/397	307/18862	0.000843913613355563	0.0350678678818256	0.0303704511759176	ABCE1/DDX10/DDX21/DDX28/DDX3X/ERAL1/GTPBP4/MRPL22/MRTO4/RPP40/RPS27/RPS6/SDAD1/WDR18/WDR46/ZNHIT3	16	common
GO:0048872	homeostasis of number of cells	14/397	249/18862	0.000850212588188105	0.0350678678818256	0.0303704511759176	ANXA1/BCL2/BCL6/FOXO3/HCLS1/HIF1A/IL7R/PPP3CB/PTPN11/RB1/RPS6/SLC7A11/SMAD5/SP3	14	common
GO:0006283	transcription-coupled nucleotide-excision repair	7/397	73/18862	0.000856833733229856	0.0350678678818256	0.0303704511759176	CCNH/COPS4/COPS7B/COPS8/GPS1/RPA3/TCEA1	7	common
GO:0050708	regulation of protein secretion	15/397	279/18862	0.000888574707688049	0.0354347226772755	0.0306881649785191	AACS/ANXA1/ATP13A2/DNM1L/F2RL1/GOLPH3/HIF1A/HMGCR/ICA1/OXCT1/PPP3CB/PTPN11/SERGEF/TLR2/TMED10	15	common
GO:0006260	DNA replication	15/397	280/18862	0.000921291493890238	0.0354347226772755	0.0306881649785191	ATF1/BAZ1A/BCL6/CDK2/DDX21/GTPBP4/ID3/MAP2K4/NAP1L1/RBBP6/RPA3/SMC3/WDR18/ZMPSTE24/ZNF365	15	common
GO:0002446	neutrophil mediated immunity	22/397	499/18862	0.000952305426895686	0.0354347226772755	0.0306881649785191	CAP1/CD58/CPNE3/CTSS/DDX3X/DNAJC3/F2RL1/FCGR2A/FTL/GPI/LILRB3/PLEKHO2/PSMC3/PTGES2/PTPRC/PTPRN2/QPCT/ROCK1/SIGLEC5/SPTAN1/TLR2/TRPM2	22	common
GO:0000302	response to reactive oxygen species	13/397	224/18862	0.000965577250605437	0.0354347226772755	0.0306881649785191	ANXA1/BCL2/CDK2/FOS/FOXO1/HIF1A/MAPK9/MPV17/SESN1/SIRT1/STK25/TRAP1/TRPM2	13	common
GO:0051648	vesicle localization	13/397	224/18862	0.000965577250605437	0.0354347226772755	0.0306881649785191	ANKRD28/AP3M2/BBS7/MKKS/MYO5C/NAPA/PEF1/RAB11A/RAB1A/SCFD1/TMED10/TRAK1/VPS33B	13	common
GO:0019693	ribose phosphate metabolic process	20/397	435/18862	0.000968999781431222	0.0354347226772755	0.0306881649785191	BPNT1/ELOVL4/GNAI3/GPI/HIF1A/HMGCR/HMGCS1/HPRT1/NME1/NME4/NT5C2/NUDT18/OXSM/PFKFB3/RHOQ/SLC25A12/SUCLA2/SULT1B1/TPST1/ZBTB20	20	common
GO:0042119	neutrophil activation	22/397	500/18862	0.000977242015334081	0.0354347226772755	0.0306881649785191	CAP1/CD58/CPNE3/CTSS/DDX3X/DNAJC3/F2RL1/FCGR2A/FTL/GPI/LILRB3/PLEKHO2/PSMC3/PTGES2/PTPRC/PTPRN2/QPCT/ROCK1/SIGLEC5/SPTAN1/TLR2/TRPM2	22	common
GO:0010508	positive regulation of autophagy	9/397	120/18862	0.000991731465423525	0.0354347226772755	0.0306881649785191	FOXO1/FOXO3/GNAI3/HIF1A/ROCK1/SESN1/SIRT1/TFEB/WAC	9	common
GO:0002262	myeloid cell homeostasis	10/397	145/18862	0.00101143539111657	0.035574079146928	0.030808854347827	ANXA1/BCL6/FOXO3/HCLS1/HIF1A/RB1/RPS6/SLC7A11/SMAD5/SP3	10	common
GO:0046034	ATP metabolic process	16/397	313/18862	0.00103460728047354	0.0358292459745529	0.0310298410273198	COX6C/COX7B/CYC1/DNM1L/GPI/HIF1A/NDUFA4/NDUFA8/NDUFA9/NDUFB3/NDUFB5/NDUFS3/NDUFS7/PFKFB3/SLC25A12/ZBTB20	16	common
GO:0006163	purine nucleotide metabolic process	20/397	441/18862	0.00114343378672584	0.0389980220290888	0.0337741526796851	BPNT1/ELOVL4/GNAI3/GPI/HIF1A/HMGCR/HMGCS1/HPRT1/NME1/NME4/NT5C2/NUDT18/OXSM/PFKFB3/RHOQ/SLC25A12/SUCLA2/SULT1B1/TPST1/ZBTB20	20	common
GO:2000045	regulation of G1/S transition of mitotic cell cycle	11/397	174/18862	0.0011774956912236	0.0391331600527862	0.0338911886729921	ANXA1/APPL2/BCL2/CDK2/CDKN1A/CDKN1B/CNOT6/DDX3X/PLCB1/RB1/TRIAP1	11	common
GO:0006119	oxidative phosphorylation	10/397	148/18862	0.00118216565241646	0.0391331600527862	0.0338911886729921	COX6C/COX7B/CYC1/NDUFA4/NDUFA8/NDUFA9/NDUFB3/NDUFB5/NDUFS3/NDUFS7	10	common
GO:0010720	positive regulation of cell development	15/397	290/18862	0.00130847000913481	0.04268646363134	0.0369685195563336	BCL2/CLEC7A/CXCR4/DNM1L/GOLGA4/HIF1A/IL6ST/NAP1L1/PLXNB2/PPP1CC/RAB11A/SPEN/STK25/TLR2/ZNF365	15	common
GO:0002793	positive regulation of peptide secretion	10/397	151/18862	0.0013757253241798	0.0442324199581971	0.0383073916914499	AACS/ATP13A2/DNM1L/F2RL1/GOLPH3/HIF1A/OXCT1/PPP3CB/TLR2/TMED10	10	common
GO:0051052	regulation of DNA metabolic process	17/397	353/18862	0.00139622140549741	0.0442324199581971	0.0383073916914499	BCL6/CDKN1A/DEK/HMBOX1/IL7R/MPV17/NEK7/PARP4/PTPRC/SIRT1/SMG5/UBE2N/WDR18/WDR70/ZMPSTE24/ZNF365/ZNF91	17	common
GO:0006888	endoplasmic reticulum to Golgi vesicle-mediated transport	12/397	206/18862	0.00144989781342714	0.0442324199581971	0.0383073916914499	ANKRD28/CAPZA2/DCTN1/NAPA/PEF1/RAB1A/RINT1/SCFD1/SEC22A/SPTAN1/TMED10/TMED5	12	common
GO:1902402	signal transduction involved in mitotic DNA damage checkpoint	6/397	59/18862	0.00147195208145083	0.0442324199581971	0.0383073916914499	CDK2/CDKN1A/CDKN1B/CNOT6/RINT1/TRIAP1	6	common
GO:1902403	signal transduction involved in mitotic DNA integrity checkpoint	6/397	59/18862	0.00147195208145083	0.0442324199581971	0.0383073916914499	CDK2/CDKN1A/CDKN1B/CNOT6/RINT1/TRIAP1	6	common
GO:2000106	regulation of leukocyte apoptotic process	7/397	80/18862	0.00147375899460897	0.0442324199581971	0.0383073916914499	ANXA1/BCL6/HCLS1/HIF1A/IL7R/SIRT1/SLC7A11	7	common
GO:0031667	response to nutrient levels	20/397	451/18862	0.00149399020196024	0.0442496308501646	0.0383222971472351	AACS/APPL2/BCL2/CDKN1A/CHSY1/DNM1L/DSC2/FOXO1/FOXO3/GAS2L1/GSS/HMGCS1/MKKS/NCOA1/OXCT1/RRAGB/SESN1/SIRT1/SLC38A2/TFEB	20	common
GO:0006470	protein dephosphorylation	16/397	325/18862	0.00152708008503335	0.0444580353415933	0.0385027854065471	ACP1/BCL2/DAPP1/HSP90B1/MTMR6/PPM1B/PPME1/PPP1CC/PPP1R2/PPP3CB/PTPN11/PTPN12/PTPRC/PTPRN2/ROCK1/SWAP70	16	common
GO:0043312	neutrophil degranulation	21/397	485/18862	0.00154052721308053	0.0444580353415933	0.0385027854065471	CAP1/CD58/CPNE3/CTSS/DDX3X/DNAJC3/FCGR2A/FTL/GPI/LILRB3/PLEKHO2/PSMC3/PTGES2/PTPRC/PTPRN2/QPCT/ROCK1/SIGLEC5/SPTAN1/TLR2/TRPM2	21	common
GO:0051650	establishment of vesicle localization	12/397	209/18862	0.00163852749788521	0.0466876632625266	0.0404337498478802	ANKRD28/AP3M2/BBS7/MKKS/MYO5C/NAPA/PEF1/RAB11A/RAB1A/SCFD1/TMED10/TRAK1	12	common
GO:0002283	neutrophil activation involved in immune response	21/397	488/18862	0.00166036719382914	0.0467185819163675	0.0404605268812049	CAP1/CD58/CPNE3/CTSS/DDX3X/DNAJC3/FCGR2A/FTL/GPI/LILRB3/PLEKHO2/PSMC3/PTGES2/PTPRC/PTPRN2/QPCT/ROCK1/SIGLEC5/SPTAN1/TLR2/TRPM2	21	common
GO:0070542	response to fatty acid	6/397	61/18862	0.00175126119749974	0.0479861680741718	0.0415583171331414	AACS/FOXO1/FOXO3/ID3/NME1/TLR2	6	common
GO:0072413	signal transduction involved in mitotic cell cycle checkpoint	6/397	61/18862	0.00175126119749974	0.0479861680741718	0.0415583171331414	CDK2/CDKN1A/CDKN1B/CNOT6/RINT1/TRIAP1	6	common
GO:0016311	dephosphorylation	21/397	491/18862	0.0017880651454326	0.0479861680741718	0.0415583171331414	ACP1/ACP2/BCL2/BPNT1/DAPP1/HSP90B1/MTMR6/NT5C2/PFKFB3/PPM1B/PPME1/PPP1CC/PPP1R2/PPP3CB/PTPN11/PTPN12/PTPRC/PTPRN2/ROCK1/SMG5/SWAP70	21	common
GO:0030330	DNA damage response, signal transduction by p53 class mediator	8/397	106/18862	0.00179976411692767	0.0479861680741718	0.0415583171331414	CDK2/CDKN1A/CDKN1B/CNOT6/EEF1E1/SIRT1/TRIAP1/ZMPSTE24	8	common
GO:0070646	protein modification by small protein removal	15/397	300/18862	0.00182417836816363	0.0479861680741718	0.0415583171331414	ACTB/BIRC2/COPS4/COPS7B/COPS8/GPS1/HIF1A/MCRS1/NFKBIA/PSMC3/RNF123/STAM/TOMM20/UCHL5/USP34	15	common
GO:0042770	signal transduction in response to DNA damage	9/397	131/18862	0.00183332316942638	0.0479861680741718	0.0415583171331414	CDK2/CDKN1A/CDKN1B/CNOT6/EEF1E1/RINT1/SIRT1/TRIAP1/ZMPSTE24	9	common
GO:0072521	purine-containing compound metabolic process	20/397	460/18862	0.00188404966745126	0.0482458362983052	0.04178320223735	BPNT1/ELOVL4/GNAI3/GPI/HIF1A/HMGCR/HMGCS1/HPRT1/NME1/NME4/NT5C2/NUDT18/OXSM/PFKFB3/RHOQ/SLC25A12/SUCLA2/SULT1B1/TPST1/ZBTB20	20	common
GO:0045787	positive regulation of cell cycle	18/397	395/18862	0.00188610999300349	0.0482458362983052	0.04178320223735	ANXA1/CDC23/CDK2/CDKN1A/CDKN1B/CNOT6/CRLF3/DDX3X/EVI2B/NIPBL/PHIP/PLCB1/PTPN11/RAB11A/RAD21/RAD51C/RB1/TRIAP1	18	common
GO:0030308	negative regulation of cell growth	11/397	185/18862	0.00192153121418224	0.0485996265519575	0.0420896015217683	BCL2/BCL6/CDKN1A/CDKN1B/CRLF3/DDX3X/NDUFS3/OSGIN2/RB1/SIRT1/VGLL4	11	common
