## Supplemental Table 6 for "Serine/threonine kinase activity associates with brain glucose metabolism changes in Alzheimer’s Disease"

### Sheet: GO
labels	clusters	color	geneID	definition
GO:0006119	1	#f87bfc	COX6C/COX7B/CYC1/NDUFA4/NDUFA8/NDUFA9/NDUFB3/NDUFB5/NDUFS3/NDUFS7	oxidative phosphorylation
GO:0006120	1	#f87bfc	NDUFA4/NDUFA8/NDUFA9/NDUFB3/NDUFB5/NDUFS3/NDUFS7	mitochondrial electron transport, NADH to ubiquinone
GO:0009060	1	#f87bfc	COX6C/COX7B/HIF1A/IDH3B/IDH3G/MDH1/NDUFA4/NDUFS7/SUCLA2	aerobic respiration
GO:0015980	1	#f87bfc	CISD1/COQ10B/COX6C/COX7B/CYC1/HIF1A/IDH3B/IDH3G/IL6ST/MDH1/NDUFA4/NDUFA8/NDUFA9/NDUFB3/NDUFB5/NDUFS3/NDUFS7/PPP1CC/PPP1R2/SLC25A12/SUCLA2/TRAP1	energy derivation by oxidation of organic compounds
GO:0022900	1	#f87bfc	COX6C/COX7B/CYC1/IDH3B/NDUFA4/NDUFA8/NDUFA9/NDUFB3/NDUFB5/NDUFS3/NDUFS7/SLC25A12	electron transport chain	mitochondrial respiration
GO:0022904	1	#f87bfc	COX6C/COX7B/CYC1/NDUFA4/NDUFA8/NDUFA9/NDUFB3/NDUFB5/NDUFS3/NDUFS7/SLC25A12	respiratory electron transport chain
GO:0042773	1	#f87bfc	COX6C/COX7B/CYC1/NDUFA4/NDUFA8/NDUFA9/NDUFB3/NDUFB5/NDUFS3/NDUFS7	ATP synthesis coupled electron transpor
GO:0042775	1	#f87bfc	COX6C/COX7B/CYC1/NDUFA4/NDUFA8/NDUFA9/NDUFB3/NDUFB5/NDUFS3/NDUFS7	mitochondrial ATP synthesis coupled electron transport
GO:0045333	1	#f87bfc	CISD1/COQ10B/COX6C/COX7B/CYC1/HIF1A/IDH3B/IDH3G/MDH1/NDUFA4/NDUFA8/NDUFA9/NDUFB3/NDUFB5/NDUFS3/NDUFS7/SLC25A12/SUCLA2/TRAP1	cellular respiration
GO:0007062	2	#f9bde3	NIPBL/RAD21/RAD51C/RB1/SMC3/STAG1/STAG2	sister chromatid cohesion
GO:0016050	2	#f9bde3	ABCA1/ANKRD28/ANXA1/AP2M1/ATP13A2/BCL2/GNAI3/GOLPH3/NAPA/PEF1/RAB11A/RAB1A/RFX2/SCFD1/SNX10/SRGN/STAM/STX2/TMED10/VAMP1/VPS33B	vesicle organization
GO:0030308	2	#f9bde3	BCL2/BCL6/CDKN1A/CDKN1B/CRLF3/DDX3X/NDUFS3/OSGIN2/RB1/SIRT1/VGLL4	negative regulation of cell growth
GO:0032984	2	#f9bde3	ABCE1/ADD3/CAPZA2/DVL2/ERAL1/F2RL1/MRPL15/MRPL22/MRPL3/MRPL44/MRPL46/MRPS17/MRPS22/MRPS33/MRPS35/NAPA/SPTAN1/SWAP70/ZFAND1/ZMPSTE24	protein-containing complex disassembly
GO:0033059	2	#f9bde3	BBS7/BCL2/MKKS/RAB11A/RAB1A/VPS33B	cellular pigmentation
GO:0042254	2	#f9bde3	ABCE1/DDX10/DDX21/DDX28/DDX3X/ERAL1/GTPBP4/MRPL22/MRTO4/RPP40/RPS27/RPS6/SDAD1/WDR18/WDR46/ZNHIT3	ribosome biogenesis
GO:0043624	2	#f9bde3	ABCE1/ADD3/CAPZA2/ERAL1/F2RL1/MRPL15/MRPL22/MRPL3/MRPL44/MRPL46/MRPS17/MRPS22/MRPS33/MRPS35/NAPA/SPTAN1/SWAP70	cellular protein complex disassembly
GO:0071887	2	#f9bde3	ANXA1/BCL6/HCLS1/HIF1A/IL7R/PLEKHO2/RPS6/SIRT1/SLC7A11	leukocyte apoptotic process
GO:2000106	2	#f9bde3	ANXA1/BCL6/HCLS1/HIF1A/IL7R/SIRT1/SLC7A11	regulation of leukocyte apoptotic process
GO:0002573	3	#8a8dea	EVI2B/F2RL1/FOS/GLO1/HCLS1/JUNB/LILRB3/NME1/RB1/SIRT1/SNX10/SP3/TFE3/TLR2	myeloid leukocyte differentiation
GO:0010720	3	#8a8dea	BCL2/CLEC7A/CXCR4/DNM1L/GOLGA4/HIF1A/IL6ST/NAP1L1/PLXNB2/PPP1CC/RAB11A/SPEN/STK25/TLR2/ZNF365	positive regulation of cell development	cellular development and differentiation
GO:0030099	3	#8a8dea	BCL6/CBFB/EVI2B/F2RL1/FLI1/FOS/FOXO3/GLO1/HCLS1/HIF1A/JUNB/LILRB3/NFKBIA/NME1/PTPN11/RB1/RPS6/SIRT1/SMAD5/SNRK/SNX10/SP3/TFE3/TLR2	myeloid cell differentiation
GO:0050769	3	#8a8dea	CXCR4/DNM1L/GOLGA4/HIF1A/IL6ST/NAP1L1/PLXNB2/PPP1CC/RAB11A/SPEN/STK25/TLR2/ZNF365	positive regulation of neurogenesis
GO:0006414	4	#a1f4d7	ERAL1/MRPL15/MRPL22/MRPL3/MRPL44/MRPL46/MRPS17/MRPS22/MRPS33/MRPS35	translational elongation
GO:0006415	4	#a1f4d7	ABCE1/ERAL1/MRPL15/MRPL22/MRPL3/MRPL44/MRPL46/MRPS17/MRPS22/MRPS33/MRPS35	translational termination
GO:0032543	4	#a1f4d7	ERAL1/LRPPRC/MRPL15/MRPL22/MRPL3/MRPL44/MRPL46/MRPS17/MRPS22/MRPS33/MRPS35/RMND1	mitochondrial translation	mitochondrial protein synthesis
GO:0070125	4	#a1f4d7	ERAL1/MRPL15/MRPL22/MRPL3/MRPL44/MRPL46/MRPS17/MRPS22/MRPS33/MRPS35	mitochondrial translational elongation
GO:0070126	4	#a1f4d7	ERAL1/MRPL15/MRPL22/MRPL3/MRPL44/MRPL46/MRPS17/MRPS22/MRPS33/MRPS35	mitochondrial translational termination
GO:0009267	5	#71b8e8	BCL2/CDKN1A/DSC2/FOXO1/FOXO3/GAS2L1/RRAGB/SESN1/SIRT1/SLC38A2/TFEB	cellular response to starvation
GO:0009991	5	#71b8e8	AACS/APPL2/BCL2/CBS/CDKN1A/CHSY1/DNM1L/DSC2/FOS/FOXO1/FOXO3/GAS2L1/GSS/HMGCS1/MKKS/NCOA1/OXCT1/PTPRC/RRAGB/SESN1/SIRT1/SLC38A2/TFEB	response to extracellular stimulus
GO:0031667	5	#71b8e8	AACS/APPL2/BCL2/CDKN1A/CHSY1/DNM1L/DSC2/FOXO1/FOXO3/GAS2L1/GSS/HMGCS1/MKKS/NCOA1/OXCT1/RRAGB/SESN1/SIRT1/SLC38A2/TFEB	response to nutrient levels	cellular response to nutrient levels
GO:0031668	5	#71b8e8	BCL2/CBS/CDKN1A/DNM1L/DSC2/FOS/FOXO1/FOXO3/GAS2L1/NCOA1/PTPRC/RRAGB/SESN1/SIRT1/SLC38A2/TFEB	cellular response to extracellular stimulus
GO:0031669	5	#71b8e8	BCL2/CDKN1A/DNM1L/DSC2/FOXO1/FOXO3/GAS2L1/NCOA1/RRAGB/SESN1/SIRT1/SLC38A2/TFEB	cellular response to nutrient levels
GO:0042594	5	#71b8e8	AACS/BCL2/CDKN1A/DSC2/FOXO1/FOXO3/GAS2L1/OXCT1/RRAGB/SESN1/SIRT1/SLC38A2/TFEB	response to starvation
GO:0071496	5	#71b8e8	BCL2/CBS/CDKN1A/DNM1L/DSC2/FOS/FOXO1/FOXO3/GAS2L1/MAP2K4/NCOA1/PTPN11/PTPRC/RRAGB/SESN1/SIRT1/SLC38A2/TFEB/TNFRSF10B	cellular response to external stimulus
GO:0006260	6	#6be5a6	ATF1/BAZ1A/BCL6/CDK2/DDX21/GTPBP4/ID3/MAP2K4/NAP1L1/RBBP6/RPA3/SMC3/WDR18/ZMPSTE24/ZNF365	DNA replication
GO:0006275	6	#6be5a6	ATF1/BCL6/GTPBP4/ID3/MAP2K4/RBBP6/SMC3/WDR18/ZMPSTE24	regulation of DNA replication
GO:0006470	6	#6be5a6	ACP1/BCL2/DAPP1/HSP90B1/MTMR6/PPM1B/PPME1/PPP1CC/PPP1R2/PPP3CB/PTPN11/PTPN12/PTPRC/PTPRN2/ROCK1/SWAP70	protein dephosphorylation
GO:0016311	6	#6be5a6	ACP1/ACP2/BCL2/BPNT1/DAPP1/HSP90B1/MTMR6/NT5C2/PFKFB3/PPM1B/PPME1/PPP1CC/PPP1R2/PPP3CB/PTPN11/PTPN12/PTPRC/PTPRN2/ROCK1/SMG5/SWAP70	dephosphorylation
GO:0019693	6	#6be5a6	BPNT1/ELOVL4/GNAI3/GPI/HIF1A/HMGCR/HMGCS1/HPRT1/NME1/NME4/NT5C2/NUDT18/OXSM/PFKFB3/RHOQ/SLC25A12/SUCLA2/SULT1B1/TPST1/ZBTB20	ribose phosphate metabolic process
GO:0032608	6	#6be5a6	DDX3X/POLR3C/POLR3F/PPM1B/PTPN11/TLR2	interferon-beta production
GO:0032648	6	#6be5a6	DDX3X/POLR3C/POLR3F/PPM1B/PTPN11/TLR2	regulation of interferon-beta production
GO:0046034	6	#6be5a6	COX6C/COX7B/CYC1/DNM1L/GPI/HIF1A/NDUFA4/NDUFA8/NDUFA9/NDUFB3/NDUFB5/NDUFS3/NDUFS7/PFKFB3/SLC25A12/ZBTB20	ATP metabolic process
GO:0070646	6	#6be5a6	ACTB/BIRC2/COPS4/COPS7B/COPS8/GPS1/HIF1A/MCRS1/NFKBIA/PSMC3/RNF123/STAM/TOMM20/UCHL5/USP34	protein modification by small protein removal
GO:0140053	6	#6be5a6	ERAL1/FOXO3/LRPPRC/MRPL15/MRPL22/MRPL3/MRPL44/MRPL46/MRPS17/MRPS22/MRPS33/MRPS35/RMND1	mitochondrial gene expression
GO:0000079	7	#5cc63f	ACTB/CCNC/CCNG1/CCNH/CCNI/CCNL1/CDKN1A/CDKN1B/GTPBP4	regulation of cyclin-dependent protein serine/threonine kinase activity
GO:0071900	7	#5cc63f	ACTB/CCNC/CCNG1/CCNH/CCNI/CCNL1/CDKN1A/CDKN1B/CHORDC1/CXCR4/DDX3X/DVL2/GPS1/GTPBP4/IRAK1/MADD/MAP2K4/NF1/PDGFC/PTPN11/PTPRC/RB1/SIRT1/STK39/UBE2N	regulation of protein serine/threonine kinase activity	regulation of serine/threonine kinase activity
GO:1904029	7	#5cc63f	ACTB/CCNC/CCNG1/CCNH/CCNI/CCNL1/CDKN1A/CDKN1B/GTPBP4	regulation of cyclin-dependent protein kinase activity
GO:0000302	8	#e842f4	ANXA1/BCL2/CDK2/FOS/FOXO1/HIF1A/MAPK9/MPV17/SESN1/SIRT1/STK25/TRAP1/TRPM2	response to reactive oxygen species
GO:0001503	8	#e842f4	BCL2/CBFB/CHSY1/CSGALNACT1/DDX21/FBXL15/GTPBP4/HIF1A/ID3/IL6R/IL6ST/JUNB/NF1/NIPBL/PTPN11/SMAD5/SNX10/SP3/SRGN/TOB1/ZMPSTE24	ossification
GO:0002262	8	#e842f4	ANXA1/BCL6/FOXO3/HCLS1/HIF1A/RB1/RPS6/SLC7A11/SMAD5/SP3	myeloid cell homeostasis
GO:0002283	8	#e842f4	CAP1/CD58/CPNE3/CTSS/DDX3X/DNAJC3/FCGR2A/FTL/GPI/LILRB3/PLEKHO2/PSMC3/PTGES2/PTPRC/PTPRN2/QPCT/ROCK1/SIGLEC5/SPTAN1/TLR2/TRPM2	neutrophil activation involved in immune response
GO:0002446	8	#e842f4	CAP1/CD58/CPNE3/CTSS/DDX3X/DNAJC3/F2RL1/FCGR2A/FTL/GPI/LILRB3/PLEKHO2/PSMC3/PTGES2/PTPRC/PTPRN2/QPCT/ROCK1/SIGLEC5/SPTAN1/TLR2/TRPM2	neutrophil mediated immunity	immune response
GO:0009266	8	#e842f4	APPL2/CDKN1A/CHORDC1/CXCR4/DNAJA2/DNAJC3/FOS/FOXO1/IRAK1/NFKBIA/RPA3/SIRT1/TGFB1I1/TRPM2	response to temperature stimulus	response to stress
GO:0042119	8	#e842f4	CAP1/CD58/CPNE3/CTSS/DDX3X/DNAJC3/F2RL1/FCGR2A/FTL/GPI/LILRB3/PLEKHO2/PSMC3/PTGES2/PTPRC/PTPRN2/QPCT/ROCK1/SIGLEC5/SPTAN1/TLR2/TRPM2	neutrophil activation
GO:0043312	8	#e842f4	CAP1/CD58/CPNE3/CTSS/DDX3X/DNAJC3/FCGR2A/FTL/GPI/LILRB3/PLEKHO2/PSMC3/PTGES2/PTPRC/PTPRN2/QPCT/ROCK1/SIGLEC5/SPTAN1/TLR2/TRPM2	positive regulation of eosinophil degranulation
GO:0048872	8	#e842f4	ANXA1/BCL2/BCL6/FOXO3/HCLS1/HIF1A/IL7R/PPP3CB/PTPN11/RB1/RPS6/SLC7A11/SMAD5/SP3	homeostasis of number of cells
GO:0070542	8	#e842f4	AACS/FOXO1/FOXO3/ID3/NME1/TLR2	response to fatty acid
GO:0006163	9	#f4e2b2	BPNT1/ELOVL4/GNAI3/GPI/HIF1A/HMGCR/HMGCS1/HPRT1/NME1/NME4/NT5C2/NUDT18/OXSM/PFKFB3/RHOQ/SLC25A12/SUCLA2/SULT1B1/TPST1/ZBTB20	regulation of autophagy
GO:0009119	9	#f4e2b2	GNAI3/HPRT1/NME1/NME4/NT5C2/NUDT18/RHOQ	ribonucleoside metabolic process
GO:0009150	9	#f4e2b2	BPNT1/ELOVL4/GNAI3/GPI/HIF1A/HMGCR/HMGCS1/HPRT1/NME1/NME4/NT5C2/NUDT18/OXSM/PFKFB3/RHOQ/SLC25A12/SUCLA2/SULT1B1/TPST1/ZBTB20	purine ribonucleostide metabolic process
GO:0009259	9	#f4e2b2	BPNT1/ELOVL4/GNAI3/GPI/HIF1A/HMGCR/HMGCS1/HPRT1/NME1/NME4/NT5C2/NUDT18/OXSM/PFKFB3/RHOQ/SLC25A12/SUCLA2/SULT1B1/TPST1/ZBTB20	ribonucleotide metabolic process	purine metabolism
GO:0042278	9	#f4e2b2	GNAI3/HPRT1/NME1/NME4/NT5C2/NUDT18/RHOQ	purine nucleoside metabolic process
GO:0046128	9	#f4e2b2	GNAI3/HPRT1/NME1/NME4/NT5C2/NUDT18/RHOQ	purine ribonucleoside metabolic process
GO:0072521	9	#f4e2b2	BPNT1/ELOVL4/GNAI3/GPI/HIF1A/HMGCR/HMGCS1/HPRT1/NME1/NME4/NT5C2/NUDT18/OXSM/PFKFB3/RHOQ/SLC25A12/SUCLA2/SULT1B1/TPST1/ZBTB20	purine-containing compound metabolic process
GO:0010506	10	#fca49c	ATP13A2/ATP6V1C1/ATP6V1G2/BCL2/CAPNS1/DNM1L/FOXO1/FOXO3/GNAI3/HIF1A/ROCK1/RRAGB/SCFD1/SESN1/SIRT1/TFEB/WAC/ZMPSTE24	regulation autophagy
GO:0010508	10	#fca49c	FOXO1/FOXO3/GNAI3/HIF1A/ROCK1/SESN1/SIRT1/TFEB/WAC	positive regulation of autophagy	autophagy
GO:0016241	10	#fca49c	ATP13A2/ATP6V1C1/ATP6V1G2/CAPNS1/GNAI3/HIF1A/RRAGB/SCFD1/SESN1/SIRT1/WAC	regulation of macroautophagy
GO:0000082	11	#878cdb	ANXA1/APPL2/BCL2/CCNH/CDK2/CDKN1A/CDKN1B/CNOT6/CRLF3/CUL2/DDX3X/PLCB1/RB1/RPA3/RPS6/TRIAP1	G1/S transition of mitotic cell cycle
GO:0044843	11	#878cdb	ANXA1/APPL2/BCL2/CCNH/CDK2/CDKN1A/CDKN1B/CNOT6/CRLF3/CUL2/DDX3X/PLCB1/RB1/RPA3/RPS6/TRIAP1	cell cycle G1/S phase transition
GO:0045787	11	#878cdb	ANXA1/CDC23/CDK2/CDKN1A/CDKN1B/CNOT6/CRLF3/DDX3X/EVI2B/NIPBL/PHIP/PLCB1/PTPN11/RAB11A/RAD21/RAD51C/RB1/TRIAP1	positive regulation of cell cycle	cell cycle regulation
GO:0090068	11	#878cdb	ANXA1/CDC23/CDK2/CDKN1A/CDKN1B/CNOT6/CRLF3/DDX3X/NIPBL/PHIP/PLCB1/RAB11A/RAD21/RAD51C/RB1/TRIAP1	positive regulation of cell cycle process
GO:2000045	11	#878cdb	ANXA1/APPL2/BCL2/CDK2/CDKN1A/CDKN1B/CNOT6/DDX3X/PLCB1/RB1/TRIAP1	regulation of G1/S transition of mitotic cell cycle
GO:0006888	12	#b2fff8	ANKRD28/CAPZA2/DCTN1/NAPA/PEF1/RAB1A/RINT1/SCFD1/SEC22A/SPTAN1/TMED10/TMED5	endoplasmic reticulum to Golgi vesicle-mediated transport
GO:0051648	12	#b2fff8	ANKRD28/AP3M2/BBS7/MKKS/MYO5C/NAPA/PEF1/RAB11A/RAB1A/SCFD1/TMED10/TRAK1/VPS33B	vesicle localization
GO:0051650	12	#b2fff8	ANKRD28/AP3M2/BBS7/MKKS/MYO5C/NAPA/PEF1/RAB11A/RAB1A/SCFD1/TMED10/TRAK1	establishment of vesicle localization	vesicle/organelle localization
GO:0051656	12	#b2fff8	ABCE1/ANKRD28/AP3M2/BBS7/CD84/CDC23/DCTN1/HIF1A/LAT2/LRPPRC/MKKS/MYO5C/NAPA/PEF1/RAB11A/RAB1A/SCFD1/SDAD1/STK25/TMED10/TRAK1	establishment of organelle localization
GO:0002793	13	#5da7cc	AACS/ATP13A2/DNM1L/F2RL1/GOLPH3/HIF1A/OXCT1/PPP3CB/TLR2/TMED10	positive regulation of peptide secretion
GO:0050708	13	#5da7cc	AACS/ANXA1/ATP13A2/DNM1L/F2RL1/GOLPH3/HIF1A/HMGCR/ICA1/OXCT1/PPP3CB/PTPN11/SERGEF/TLR2/TMED10	regulation of protein secretion	peptin/protein secretion
GO:0050714	13	#5da7cc	AACS/ATP13A2/DNM1L/F2RL1/GOLPH3/HIF1A/OXCT1/PPP3CB/TLR2/TMED10	positive regulation of protein secretion
GO:0030330	14	#a0f7da	CDK2/CDKN1A/CDKN1B/CNOT6/EEF1E1/SIRT1/TRIAP1/ZMPSTE24	DNA damage response, signal transduction by p53 class mediator
GO:0034599	14	#a0f7da	ANXA1/ATP13A2/BCL2/CDK2/FOS/FOXO1/FOXO3/HIF1A/MAPK9/MPV17/SIRT1/SLC7A11/STK25/STX2/TRAP1/TRPM2	cellular response to oxidative stress	cellular response to stress
GO:0042770	14	#a0f7da	CDK2/CDKN1A/CDKN1B/CNOT6/EEF1E1/RINT1/SIRT1/TRIAP1/ZMPSTE24	signal transduction in response to DNA damage
GO:0062197	14	#a0f7da	ANXA1/ATP13A2/BCL2/CDK2/DDX3X/FOS/FOXO1/FOXO3/HIF1A/MAPK9/MPV17/SIRT1/SLC7A11/STK25/STK39/STX2/TRAP1/TRPM2	cellular response to chemical stress
GO:0006283	15	#dd8263	CCNH/COPS4/COPS7B/COPS8/GPS1/RPA3/TCEA1	transcription-coupled nucleotide-excision repair
GO:0006289	15	#dd8263	CCNH/COPS4/COPS7B/COPS8/GPS1/RPA3/SIRT1/SLC30A9/TCEA1	nucleotide-excision repair	nucleoside-excision repair
GO:0051052	15	#dd8263	BCL6/CDKN1A/DEK/HMBOX1/IL7R/MPV17/NEK7/PARP4/PTPRC/SIRT1/SMG5/UBE2N/WDR18/WDR70/ZMPSTE24/ZNF365/ZNF91	regulation of DNA metabolic process
GO:0072413	16	#fcb5ba	CDK2/CDKN1A/CDKN1B/CNOT6/RINT1/TRIAP1	mitotic cell cycle checkpoint signalling
GO:1902402	16	#fcb5ba	CDK2/CDKN1A/CDKN1B/CNOT6/RINT1/TRIAP1	mitotic DNA damage checkpoint signaling	mitosis
GO:1902403	16	#fcb5ba	CDK2/CDKN1A/CDKN1B/CNOT6/RINT1/TRIAP1	mitotic DNA integrity checkpoint signaling
