## Supplemental Table 7 for "Serine/threonine kinase activity associates with brain glucose metabolism changes in Alzheimer’s Disease"

### Sheet: ADNI
Master Retulator Analysis (MRA) of the ADNI blood dataset using DEGs (unadjusted pvalue < 0.05)
Regulon	Universe.Size	Regulon.Size	Total.Hits	Expected.Hits	Observed.Hits	Pvalue	Adjusted.Pvalue		ZNF428			AKAP8L	212
BAZ2B	15006	264	1486	26.14	98	4.2e-33	5.1e-31		SP3			BATF	163
MXD1	15006	325	1486	32.18	106	4.3e-30	2.6e-28		BATF			DR1	169
HIF1A	15006	117	1486	11.59	54	4.2e-24	1.7e-22		ZFPM1			IRF3	165
ZNF217	15006	143	1486	14.16	58	2.7e-22	8.1e-21		SNAPC2			SNAPC2	230
ZNF428	15006	139	1486	13.76	55	1.3e-20	3.2e-19		IRF3			SP3	133
SP3	15006	133	1486	13.17	50	9.7e-18	1.9e-16		ZNF76			TBPL1	104
HBP1	15006	188	1486	18.62	59	2.2e-16	3.8e-15		DR1			ZFPM1	304
PIN1	15006	233	1486	23.07	67	3.1e-16	4.6e-15		ZNF358			ZNF358	168
E2F3	15006	153	1486	15.15	51	1.5e-15	2.1e-14		ZNF672			ZNF428	139
BATF	15006	163	1486	16.14	52	6.4e-15	7.7e-14		AKAP8L			ZNF672	114
CXXC1	15006	187	1486	18.52	54	2e-13	2.2e-12		TBPL1			ZNF76	110
LCOR	15006	141	1486	13.96	45	4.2e-13	4.2e-12
ZFPM1	15006	304	1486	30.1	72	1.2e-12	1.1e-11
NFIL3	15006	206	1486	20.4	55	3.9e-12	3.4e-11
SNAPC2	15006	230	1486	22.78	56	1.3e-10	1e-09
FOXN2	15006	133	1486	13.17	39	2.7e-10	2e-09
ZNF581	15006	159	1486	15.75	42	1.9e-09	1.4e-08
HHEX	15006	153	1486	15.15	40	6.4e-09	4.3e-08
IRF3	15006	165	1486	16.34	39	1.9e-07	1.2e-06
ZNF76	15006	110	1486	10.89	29	6.3e-07	3.8e-06
DR1	15006	169	1486	16.74	37	2.8e-06	1.6e-05
ZNF143	15006	152	1486	15.05	34	4.2e-06	2.3e-05
REXO4	15006	142	1486	14.06	32	6.8e-06	3.6e-05
NFE2L2	15006	115	1486	11.39	26	4.5e-05	0.00023
ZNF358	15006	168	1486	16.64	33	9.5e-05	0.00046
ATF1	15006	110	1486	10.89	24	0.00016	0.00073
DMTF1	15006	192	1486	19.01	35	0.00027	0.0012
JAZF1	15006	164	1486	16.24	30	0.00068	0.0029
ZNF672	15006	114	1486	11.29	23	7e-04	0.0029
NCOA1	15006	149	1486	14.76	27	0.0014	0.0057
ZNF827	15006	139	1486	13.76	25	0.0023	0.0091
AKAP8L	15006	212	1486	20.99	34	0.0033	0.012
ZNF385A	15006	123	1486	12.18	21	0.0092	0.033
TBPL1	15006	104	1486	10.3	18	0.013	0.047

### Sheet: GSE63063
Master Retulator Analysis (MRA) of the ADNI blood dataset using DEGs (unadjusted pvalue < 0.05)
Regulon	Universe.Size	Regulon.Size	Total.Hits	Expected.Hits	Observed.Hits	Pvalue	Adjusted.Pvalue
MBD6	15006	184	5021	61.57	160	9.1e-52	1.1e-49
TFEB	15006	251	5021	83.98	193	9.1e-46	5.5e-44
ZNF22	15006	231	5021	77.29	177	1.1e-41	4.5e-40
ARID3A	15006	141	5021	47.18	123	2.4e-40	7.2e-39
ELF4	15006	137	5021	45.84	119	1.2e-38	2.8e-37
ZBTB17	15006	183	5021	61.23	146	3.1e-38	6.3e-37
PRDM4	15006	144	5021	48.18	121	3.3e-36	5.7e-35
GATAD2A	15006	162	5021	54.21	131	1.4e-35	2.1e-34
STAT3	15006	147	5021	49.19	121	2e-34	2.7e-33
THYN1	15006	127	5021	42.49	108	2.1e-33	2.5e-32
ZBTB48	15006	175	5021	58.55	134	9.1e-32	9.9e-31
ZNF692	15006	289	5021	96.7	190	1.2e-29	1.2e-28
AKAP8L	15006	212	5021	70.94	151	1.3e-29	1.2e-28
GPBP1	15006	210	5021	70.27	149	6.2e-29	5.1e-28
FOXN2	15006	133	5021	44.5	107	6.4e-29	5.1e-28
SPI1	15006	177	5021	59.22	130	9e-28	6.7e-27
ZZZ3	15006	228	5021	76.29	156	2e-27	1.4e-26
STAT5B	15006	210	5021	70.27	146	6.9e-27	4.6e-26
THAP1	15006	174	5021	58.22	127	9.9e-27	6.2e-26
HLX	15006	108	5021	36.14	90	1.1e-26	6.3e-26
TBPL1	15006	104	5021	34.8	87	4.3e-26	2.4e-25
CXXC1	15006	187	5021	62.57	132	2e-25	1.1e-24
ZBED1	15006	104	5021	34.8	86	4.2e-25	2.2e-24
AKNA	15006	194	5021	64.91	135	5.1e-25	2.6e-24
DNMT1	15006	145	5021	48.52	109	6.6e-25	3.2e-24
ETS1	15006	165	5021	55.21	119	2.3e-24	1e-23
ARID3B	15006	108	5021	36.14	87	7.9e-24	3.5e-23
NFE2	15006	415	5021	138.86	236	3.3e-23	1.4e-22
NR1H2	15006	115	5021	38.48	90	6e-23	2.5e-22
ZFPM1	15006	304	5021	101.72	184	1.7e-22	6.9e-22
RXRA	15006	244	5021	81.64	155	4e-22	1.5e-21
ZBED5	15006	124	5021	41.49	94	4.1e-22	1.5e-21
JUNB	15006	108	5021	36.14	84	3.5e-21	1.3e-20
ZNF277	15006	125	5021	41.82	93	6.6e-21	2.3e-20
MXD1	15006	325	5021	108.74	188	7.8e-20	2.7e-19
SNAPC2	15006	230	5021	76.96	144	8.6e-20	2.9e-19
E4F1	15006	138	5021	46.17	98	1.6e-19	5.2e-19
GTF3A	15006	182	5021	60.9	120	2.3e-19	7.4e-19
SNAPC4	15006	102	5021	34.13	78	5.6e-19	1.7e-18
ZNF672	15006	114	5021	38.14	84	1.5e-18	4.4e-18
IRF3	15006	165	5021	55.21	110	2.1e-18	6e-18
ZNF787	15006	167	5021	55.88	111	2.1e-18	6e-18
VEZF1	15006	107	5021	35.8	80	2.2e-18	6e-18
ZNF385A	15006	123	5021	41.16	88	5.2e-18	1.4e-17
ZNF217	15006	143	5021	47.85	97	3.6e-17	9.7e-17
ZNF467	15006	173	5021	57.89	110	3.9e-16	1e-15
ZNF213	15006	264	5021	88.33	151	1.3e-15	3.4e-15
MTF1	15006	115	5021	38.48	79	1e-14	2.6e-14
SETDB2	15006	177	5021	59.22	107	1.4e-13	3.4e-13
ZNF143	15006	152	5021	50.86	95	1.8e-13	4.4e-13
STAT5A	15006	117	5021	39.15	78	1.9e-13	4.4e-13
GATA1	15006	433	5021	144.88	217	3e-13	7e-13
DMTF1	15006	192	5021	64.24	112	1.1e-12	2.4e-12
ZNF76	15006	110	5021	36.81	73	1.6e-12	3.5e-12
HHEX	15006	153	5021	51.19	92	1.1e-11	2.3e-11
CENPB	15006	159	5021	53.2	94	2.5e-11	5.3e-11
E2F3	15006	153	5021	51.19	90	9.5e-11	2e-10
NCOA1	15006	149	5021	49.86	88	1.1e-10	2.4e-10
PIN1	15006	233	5021	77.96	125	1.4e-10	2.8e-10
ZNF512	15006	113	5021	37.81	71	1.4e-10	2.9e-10
ELF1	15006	119	5021	39.82	72	1.2e-09	2.5e-09
REXO4	15006	142	5021	47.51	81	6.1e-09	1.2e-08
ZNF195	15006	149	5021	49.86	84	6.8e-09	1.3e-08
HBP1	15006	188	5021	62.9	101	7.3e-09	1.4e-08
BATF	15006	163	5021	54.54	90	8.1e-09	1.5e-08
NFIX	15006	110	5021	36.81	66	9.8e-09	1.8e-08
SP3	15006	133	5021	44.5	76	1.6e-08	2.9e-08
GFI1B	15006	125	5021	41.82	72	2.4e-08	4.2e-08
PBX2	15006	112	5021	37.48	66	2.7e-08	4.6e-08
NFIL3	15006	206	5021	68.93	107	2.9e-08	5e-08
ZNF358	15006	168	5021	56.21	90	5.6e-08	9.5e-08
ZNF581	15006	159	5021	53.2	86	6.2e-08	1e-07
ZNF408	15006	154	5021	51.53	83	1.3e-07	2.1e-07
BAZ2B	15006	264	5021	88.33	127	4.8e-07	7.9e-07
STAT4	15006	105	5021	35.13	60	5e-07	8.1e-07
NFE2L2	15006	115	5021	38.48	64	7.7e-07	1.2e-06
ZEB2	15006	145	5021	48.52	77	7.9e-07	1.2e-06
ZNF91	15006	129	5021	43.16	70	8.6e-07	1.3e-06
LCOR	15006	141	5021	47.18	73	5.1e-06	7.8e-06
ZNF428	15006	139	5021	46.51	72	5.8e-06	8.7e-06
DR1	15006	169	5021	56.55	83	1.7e-05	2.5e-05
ZNF652	15006	104	5021	34.8	54	7.5e-05	0.00011
ZNF653	15006	157	5021	52.53	74	0.00025	0.00036
CLOCK	15006	119	5021	39.82	57	0.00074	0.0011
HIF1A	15006	117	5021	39.15	55	0.0016	0.0022
ATF1	15006	110	5021	36.81	51	0.0033	0.0045
JAZF1	15006	164	5021	54.87	72	0.0033	0.0045
GMEB1	15006	112	5021	37.48	51	0.0051	0.007
ZNF827	15006	139	5021	46.51	61	0.0065	0.0087
UBP1	15006	291	5021	97.37	116	0.012	0.016
LYL1	15006	103	5021	34.46	45	0.019	0.025
NFIB	15006	101	5021	33.79	44	0.022	0.028

### Sheet: GSE97760
Master Retulator Analysis (MRA) of the GSE97760 blood dataset using DEGs (unadjusted pvalue < 0.05)
Regulon	Universe.Size	Regulon.Size	Total.Hits	Expected.Hits	Observed.Hits	Pvalue	Adjusted.Pvalue
GATA1	15006	433	4807	138.71	284	8.6e-48	1e-45
ZNF213	15006	264	4807	84.57	195	7.7e-45	4.6e-43
ZNF692	15006	289	4807	92.58	181	4.5e-27	1.8e-25
SNAPC2	15006	230	4807	73.68	151	6.6e-26	2e-24
TFEB	15006	251	4807	80.4	158	4e-24	9.6e-23
GFI1B	15006	125	4807	40.04	93	2.2e-22	4.3e-21
ZZZ3	15006	228	4807	73.04	141	1.3e-20	2.2e-19
AKAP8L	15006	212	4807	67.91	129	3.9e-18	5.8e-17
ZNF672	15006	114	4807	36.52	81	1.2e-17	1.6e-16
ZNF787	15006	167	4807	53.5	107	1.4e-17	1.7e-16
GATAD2A	15006	162	4807	51.89	103	1.2e-16	1.2e-15
NFE2	15006	415	4807	132.94	213	1.2e-16	1.2e-15
ZNF358	15006	168	4807	53.82	105	3.6e-16	3.4e-15
ELF4	15006	137	4807	43.89	89	2.1e-15	1.8e-14
ZBTB17	15006	183	4807	58.62	108	4e-14	3.2e-13
ARID3B	15006	108	4807	34.6	67	1.3e-10	9.6e-10
ZNF76	15006	110	4807	35.24	65	4.3e-09	3e-08
MTF1	15006	115	4807	36.84	67	5.6e-09	3.6e-08
ZNF408	15006	154	4807	49.33	84	5.6e-09	3.6e-08
BATF	15006	163	4807	52.22	84	1.7e-07	1e-06
ZNF653	15006	157	4807	50.29	80	6e-07	3.4e-06
IRF3	15006	165	4807	52.86	81	3.5e-06	1.9e-05
ZNF428	15006	139	4807	44.53	70	5.1e-06	2.7e-05
MBD6	15006	184	4807	58.94	87	1e-05	5.2e-05
ZBTB48	15006	175	4807	56.06	83	1.4e-05	6.8e-05
RXRA	15006	244	4807	78.16	109	2.1e-05	9.8e-05
FOXO4	15006	102	4807	32.67	53	2.3e-05	1e-04
HLX	15006	108	4807	34.6	55	3.4e-05	0.00014
SP3	15006	133	4807	42.61	64	7.6e-05	0.00032
TBPL1	15006	104	4807	33.32	51	0.00022	0.00088
DR1	15006	169	4807	54.14	76	0.00027	0.0011
NFIB	15006	101	4807	32.35	49	4e-04	0.0015
NFIX	15006	110	4807	35.24	52	0.00059	0.0021
LYL1	15006	103	4807	32.99	49	7e-04	0.0025
STAT5A	15006	117	4807	37.48	53	0.0018	0.0061
ZNF467	15006	173	4807	55.42	74	0.0018	0.0061
ARID3A	15006	141	4807	45.17	62	0.0019	0.0061
SOX4	15006	104	4807	33.32	47	0.0033	0.01
ZFPM1	15006	304	4807	97.38	118	0.0068	0.021
ZNF195	15006	149	4807	47.73	61	0.013	0.04
ZNF22	15006	231	4807	74	90	0.015	0.043
